# ClinVec: Unified Embeddings of Clinical Codes Enable Knowledge-Grounded AI in Medicine

**DOI:** 10.1101/2024.12.03.24318322

**Authors:** Ruth Johnson, Uri Gottlieb, Galit Shaham, Lihi Eisen, Jacob Waxman, Stav Devons-Sberro, Curtis R. Ginder, Peter Hong, Raheel Sayeed, Xiaorui Su, Ben Y. Reis, Ran D. Balicer, Noa Dagan, Marinka Zitnik

## Abstract

Integrating structured clinical knowledge into artificial intelligence (AI) models remains a major challenge. Medical codes primarily reflect administrative workflows rather than clinical reason ing, limiting AI models’ ability to capture true clinical relationships and undermining their generalizability. To address this, we introduce *ClinGraph*, a clinical knowledge graph that integrates eight EHR-based vocabularies, and *ClinVec*, a set of 153,166 clinical code embeddings derived from *ClinGraph* using a graph transformer neural network. *ClinVec* provides a machine-readable representation of clinical knowledge that captures semantic relationships among diagnoses, medications, laboratory tests, and procedures. Panels of clinicians from multiple institutions evaluated the embeddings across 96 diseases and more than 3,000 clinical codes, confirming their alignment with expert knowledge. In a retrospective analysis of 4.57 million patients from Clalit Health Services, we show that *ClinVec* supports phenotype risk scoring and stratifies individuals by survival outcomes. We further demonstrate that injecting *ClinVec* into large language models improves performance on medical question answering, including for region-specific clinical scenarios. *ClinVec* enables structured clinical knowledge to be injected into predictive and generative AI models, bridging the gap between EHR codes and clinical reasoning.
