## Supplementary Table S5 for "ClinVec: Unified Embeddings of Clinical Codes Enable Knowledge-Grounded AI in Medicine"

### Sheet: Sheet1
Mayo Clinic Symptom	Symptom ICD10 code	Symptom ICD10 name	Disease	Disease ICD10 code	Disease ICD10 name
Chest pain, chest tightness, chest pressure and chest discomfort (angina)	I20.8	Other forms of angina pectoris	Heart disease	I11	Hypertensive heart disease
Shortness of breath	R07.1	Chest pain on breathing	Heart disease	I11	Hypertensive heart disease
Pain in the neck, jaw, throat, upper belly area or back	M25.60	Stiffness of unspecified joint	Heart disease	I11	Hypertensive heart disease
Pain, numbness, weakness or coldness in the legs or arms if the blood vessels in those body areas are narrowed	G57	Mononeuropathies of lower limb'	Heart disease	I11	Hypertensive heart disease
Trouble speaking and understanding what others are saying	R47.02	Dysphasia	Stroke	I63	Cerebral infarction
Numbness, weakness or paralysis in the face, arm or leg.	G57	Mononeuropathies of lower limb	Stroke	I63	Cerebral infarction
Numbness, weakness or paralysis in the face, arm or leg.	G83.8	Other specified paralytic syndromes	Stroke	I63	Cerebral infarction
Problems seeing in one or both eyes.	H53.13	Sudden visual loss	Stroke	I63	Cerebral infarction
Headache	G44.89	Other headache syndrome	Stroke	I63	Cerebral infarction
Trouble walking	R27.8	Other lack of coordination	Stroke	I63	Cerebral infarction
Shortness of breath, especially during physical activities	R06.0	Dyspnea	COPD	J44.0	Other chronic obstructive pulmonary disease
Wheezing	R06.2	Wheezing	COPD	J44.0	Other chronic obstructive pulmonary disease
Chest tightness	R07.8	Other chest pain	COPD	J44.0	Other chronic obstructive pulmonary disease
A chronic cough that may produce mucus (sputum) that may be clear, white, yellow or greenish	R05	Cough	COPD	J44.0	Other chronic obstructive pulmonary disease
Frequent respiratory infections	J06.9	Upper respiratory infection NOS	COPD	J44.0	Other chronic obstructive pulmonary disease
Lack of energy	R53	Malaise and fatigue	COPD	J44.0	Other chronic obstructive pulmonary disease
Unintended weight loss (in later stages)	R63.6	Underweight	COPD	J44.0	Other chronic obstructive pulmonary disease
Swelling in ankles, feet or legs	R60.1	Generalized edema	COPD	J44.0	Other chronic obstructive pulmonary disease
A new cough that doesn't go away.	R05	Cough	Lung cancer	C34.90	Malignant neoplasm of unspecified part of unspecified bronchus or lung.
Chest pain.	R07.8	Other chest pain	Lung cancer	C34.90	Malignant neoplasm of unspecified part of unspecified bronchus or lung.
Coughing up blood, even a small amount.	R04.2	Hemoptysis	Lung cancer	C34.90	Malignant neoplasm of unspecified part of unspecified bronchus or lung.
Hoarseness.	R49.0	Hoarseness	Lung cancer	C34.90	Malignant neoplasm of unspecified part of unspecified bronchus or lung.
Shortness of breath.	R06.0	Dyspnea	Lung cancer	C34.90	Malignant neoplasm of unspecified part of unspecified bronchus or lung.
Wheezing.	R06.2	Wheezing	Lung cancer	C34.90	Malignant neoplasm of unspecified part of unspecified bronchus or lung.
Memory loss	R41.3	Amnesia NOS	Alzeimers	F03	Dementia
Thinking and reasoning	R41.9	Unspecified symptoms and signs involving cognitive functions and awareness	Alzeimers	F03	Dementia
Making judgments and decisions	R41.840	Attention and concentration deficit	Alzeimers	F03	Dementia
Depression.	F32	single episode of major depression	Alzeimers	F03	Dementia
Mood swings.	F06.30	Mood disorder due to known physiological condition, unspecified	Alzeimers	F03	Dementia
Changes in sleeping habits	F51.8	Other sleep disorders	Alzeimers	F03	Dementia
Distrust in others.	F22	Delusional disorders	Alzeimers	F03	Dementia
Diarrhea	Diarrhea	R19.7	Crohns	K50.00	Crohn's disease of small intestine
Fever	FEVER	R50.9	Crohns	K50.00	Crohn's disease of small intestine
Fatigue	Malaise and fatigue	R53	Crohns	K50.00	Crohn's disease of small intestine
Abdominal pain and cramping	Abdominal pain	R10.84	Crohns	K50.00	Crohn's disease of small intestine
Blood in your stool	Melena	K92.1	Crohns	K50.00	Crohn's disease of small intestine
Mouth sores	Viral oral mucositis (ulcerative)	K12.39	Crohns	K50.00	Crohn's disease of small intestine
Reduced appetite and weight loss	Anorexia	R63.0	Crohns	K50.00	Crohn's disease of small intestine
Reduced appetite and weight loss	Underweight	R63.6	Crohns	K50.00	Crohn's disease of small intestine
Pain or drainage near or around the anus due to inflammation from a tunnel into the skin (fistula)	Anal fistula	K60.3	Crohns	K50.00	Crohn's disease of small intestine
Fever	Fever NOS	R50.9	Lupus	M32.9	Systemic lupus erythematosus, unspecified
Fatigue	Malaise and fatigue	R53	Lupus	M32.9	Systemic lupus erythematosus, unspecified
Joint pain, stiffness and swelling	Pain in unspecified joint	M25.50	Lupus	M32.9	Systemic lupus erythematosus, unspecified
Butterfly-shaped rash on the face that covers the cheeks and bridge of the nose or rashes elsewhere on the body	Subacute cutaneous lupus erythematosus	L93.1	Lupus	M32.9	Systemic lupus erythematosus, unspecified
Skin lesions that appear or worsen with sun exposure	Solar urticaria	L56.3	Lupus	M32.9	Systemic lupus erythematosus, unspecified
Fingers and toes that turn white or blue when exposed to cold or during stressful periods	Raynaud's syndrome	I73.0	Lupus	M32.9	Systemic lupus erythematosus, unspecified
Shortness of breath	Dyspnea	R06.0	Lupus	M32.9	Systemic lupus erythematosus, unspecified
Chest pain	Other forms of angina pectoris	I20.8	Lupus	M32.9	Systemic lupus erythematosus, unspecified
Dry eyes	Dry eye syndrome	H04.12	Lupus	M32.9	Systemic lupus erythematosus, unspecified
Headaches, confusion and memory loss	Other headache syndromes	G44	Lupus	M32.9	Systemic lupus erythematosus, unspecified
Headaches, confusion and memory loss	Unspecified symptoms and signs involving cognitive functions and awareness	R41.9	Lupus	M32.9	Systemic lupus erythematosus, unspecified
Feeling nervous and irritable.	Confusion NOS	R41.0	Graves	E05.0	Thyrotoxicosis with diffuse goiter
Feeling nervous and irritable.	Change in mental status NOS	R41.82	Graves	E05.0	Thyrotoxicosis with diffuse goiter
Being sensitive to heat with an increase in sweating or warm, moist skin.	Effect of heat and light, unspecified	T67.9	Graves	E05.0	Thyrotoxicosis with diffuse goiter
Losing weight, despite wanting to eat more.	Underweight	R63.6	Graves	E05.0	Thyrotoxicosis with diffuse goiter
Having an enlarged thyroid gland, also called goiter.	Goiter NOS	E04.9	Graves	E05.0	Thyrotoxicosis with diffuse goiter
Having changes in menstrual cycles.	Irregular bleeding NOS	N92.6	Graves	E05.0	Thyrotoxicosis with diffuse goiter
Not being able to get or keep an erection, called erectile dysfunction, or having less desire for sex.	Other male erectile dysfunction	N52.8	Graves	E05.0	Thyrotoxicosis with diffuse goiter
Having bowel movements often.	Other specified symptoms and signs involving the digestive system and abdomen	R19.8	Graves	E05.0	Thyrotoxicosis with diffuse goiter
Having bulging eyes — a condition called thyroid eye disease or Graves' ophthalmopathy.	Intermittent exophthalmos	H05.25	Graves	E05.0	Thyrotoxicosis with diffuse goiter
Being tired.	Malaise and fatigue	R53	Graves	E05.0	Thyrotoxicosis with diffuse goiter
Having thick, discolored skin mostly on the shins or tops of the feet, called Graves' dermopathy.	Other general symptoms and signs	R68.89	Graves	E05.0	Thyrotoxicosis with diffuse goiter
Having fast or irregular heartbeat, called palpitations.	Palpitations	R00.2	Graves	E05.0	Thyrotoxicosis with diffuse goiter
Numbness or weakness in one or more limbs that typically occurs on one side of your body at a time	Mononeuritis of lower limb, unspecified	G57	MS	G35	Multiple Sclerosis
Numbness or weakness in one or more limbs that typically occurs on one side of your body at a time	Muscle weakness (generalized)	M62.81	MS	G35	Multiple Sclerosis
Electric-shock sensations that occur with certain neck movements, especially bending the neck forward (Lhermitte sign)	Radiculitis NOS	M54.1	MS	G35	Multiple Sclerosis
Lack of coordination	Other lack of coordination	R27	MS	G35	Multiple Sclerosis
Unsteady gait or inability to walk	Other paralytic syndromes	G83	MS	G35	Multiple Sclerosis
Partial or complete loss of vision, usually in one eye at a time, often with pain during eye movement	Other and unspecified disorders of binocular vision	377.3	MS	G35	Multiple Sclerosis
Prolonged double vision	Other and unspecified disorders of binocular vision	H53.3	MS	G35	Multiple Sclerosis
Blurry vision	Visual disturbances	H53	MS	G35	Multiple Sclerosis
Vertigo	Vertigo NOS	R42	MS	G35	Multiple Sclerosis
Problems with sexual, bowel and bladder function	Urge incontinence	N39.41	MS	G35	Multiple Sclerosis
Problems with sexual, bowel and bladder function	Functional encopresis	F98.1	MS	G35	Multiple Sclerosis
Problems with sexual, bowel and bladder function	Irritable bowel syndrome	K58	MS	G35	Multiple Sclerosis
Problems with sexual, bowel and bladder function	Other male sexual dysfunction'	N53	MS	G35	Multiple Sclerosis
Fatigue	Malaise and fatigue	R53	MS	G35	Multiple Sclerosis
Slurred speech	Other speech disturbances	R47.8	MS	G35	Multiple Sclerosis
Cognitive problems	Unspecified symptoms and signs involving cognitive functions and awareness	R41.9	MS	G35	Multiple Sclerosis
Mood disturbances	Change in mental status NOS	R41.82	MS	G35	Multiple Sclerosis
